# Disentangling the drivers of heterogeneity in SARS-CoV-2 transmission from data on viral load and daily contact rates

**DOI:** 10.1101/2024.08.15.24311977

**Authors:** Billy J Quilty, Lloyd AC Chapman, James D Munday, Kerry LM Wong, Amy Gimma, Suzanne Pickering, Stuart JD Neil, Rui Pedro Galao, W John Edmunds, Christopher I Jarvis, Adam J Kucharski

## Abstract

SARS-CoV-2 transmission is highly overdispersed, with a minority of individuals responsible for the majority of transmission, though the drivers of this heterogeneity are unclear. Here, we assess the contribution of variation in viral load and daily contact rates to this heterogeneity by combining published viral load estimates and contact survey data in a mathematical model to estimate the secondary infection distribution. Using data from the BBC Pandemic and CoMix contact surveys, we estimate the secondary infection distribution throughout the pandemic in the UK in 2020, and the effectiveness of frequent and pre-event rapid testing for reducing superspreading events. We find that individual heterogeneity in contacts rather than individual heterogeneity in shedding is the main driver of observed heterogeneity in the secondary infection distribution. Our results suggest that everyone testing every 3 days would reduce the reproduction number below 1 and be equivalent in terms of impact on secondary infections to everyone testing only before events with a minimum event size of 10 for pre-pandemic contact levels. This work demonstrates the potential for using viral load and contact data to estimate heterogeneity in transmission and the effectiveness of rapid testing strategies for curbing transmission in future pandemics.

**Author Summary:** SARS-CoV-2 spreads mainly through superspreading, with around 20% of infected individuals responsible for around 80% of secondary infections. Previous studies have inferred this using plausible assumptions about contact rates and viral load dynamics. Here, we instead integrate data from real contact surveys conducted in the UK before and during the COVID-19 pandemic with published estimates of viral load trajectories and infectiousness to estimate the average and variation in numbers of secondary infections per case over the first year of the pandemic. Our results are consistent with observed reductions in secondary infections during periods of contact restrictions in the UK. We show that variation in numbers of daily contacts can be used to monitor superspreading risk in real-time during an epidemic. When combined with regular rapid testing, which identifies individuals with high viral loads when they are most infectious, this offers a means of effectively reducing transmission and avoiding costly blanket interventions by targeting restrictions to when and where they are most needed.
