## Supplementary material for "Disentangling the drivers of heterogeneity in SARS-CoV-2 transmission from data on viral load and daily contact rates": Table S1

Scenario	R	k	R lower 95% CI	k lower 95% CI	R upper 95% CI	k upper 95% CI
Baseline (BBC Pandemic, unmodified)	2.54	0.485	2.446	0.463	2.634	0.508
Sensitivity (GPD upper tail imputed)	2.779	0.444	2.583	0.402	3.019	0.488
