## Supplementary material for "Disentangling the drivers of heterogeneity in SARS-CoV-2 transmission from data on viral load and daily contact rates": Table S2

period	n	nb_mu	nb_k	zinb_mu	zinb_k	zinb_pi	delta_aic	lrt_p
Pre-pandemic	40162	11.535	1.47	11.538	1.469	6e-08	1.999	0.974
1st lockdown	15971	2.602	1.583	2.601	1.582	9e-09	2	0.991
School reopening	21031	6.934	0.477	6.932	0.477	3e-08	2	1
